# Gut-bladder axis syndrome associated with recurrent UTIs in humans

**DOI:** 10.1101/2021.11.15.21266268

**Authors:** Colin J. Worby, Henry L. Schreiber, Timothy J. Straub, Lucas R. van Dijk, Ryan A. Bronson, Benjamin Olson, Jerome S. Pinkner, Chloe L. P. Obernuefemann, Vanessa L. Muñoz, Alexandra E. Paharik, Bruce J. Walker, Christopher A. Desjardins, Wen-Chi Chou, Karla Bergeron, Sinéad B. Chapman, Aleksandra Klim, Abigail L. Manson, Thomas J. Hannan, Thomas M. Hooton, Andrew L. Kau, H. Henry Lai, Karen W. Dodson, Scott J. Hultgren, Ashlee M. Earl

## Abstract

Recurrent urinary tract infections (rUTIs) are a major health burden worldwide, with history of infection being a significant risk factor. While the gut is a known reservoir for uropathogenic bacteria, the role of the microbiota in rUTI remains unclear. We conducted a year-long study of women with and without history of rUTIs, from whom we collected urine, blood and monthly fecal samples for multi-omic interrogation. The rUTI gut microbiome was significantly depleted in microbial richness and butyrate-producing bacteria compared to controls, reminiscent of other inflammatory conditions, though *Escherichia coli* gut and bladder dynamics were comparable between cohorts. Blood samples revealed signals of differential systemic immunity, leading us to hypothesize that rUTI susceptibility is in part mediated through a syndrome involving the gut-bladder axis, comprising gut dysbiosis and differential immune response to bacterial bladder colonization, manifesting in symptoms. This work highlights the potential for microbiome therapeutics to prevent and treat rUTIs.
