## Supplemental Tables S1-S10 for "Gut-bladder axis syndrome associated with recurrent UTIs in humans"

### Sheet: Table S1 Cohort overview
		rUTI (n=14)	Control (n=14)	p
	Age (mean, years)	28.6	29.3	0.77
	Race=white	12 (86%)	6 (46%)	0.046
	UTIs (mean)	1.6	0
	Intercourse frequency (last 2 weeks)	4	3.1	0.22
	Cumulative antibiotic use (doses per patient)	2.6	0.9	0.04
	Total doses by cohort
	Nitrofuran (macrobid)	11	0
	Fluoroquinolone (ciprofloxacin)	8	0
	Beta-lactam (incl. amoxicillin, cephalexin)	6	3
	Macrolide (azithromycin)	1	5
	Sulfonamide (bactrim, sulfamethoxazole)	3	0
	Tetracycline (doxycycline)	0	2
	Unspecified	7	2
	Usually consumes*:
	Tea or coffee (no sugar)	11 (79%)	3 (21%)	0.01
	Soft drinks, tea/coffee with sugar	10 (71%)	12 (86%)	0.65
	Diet soft drinks, tea/coffee with sugar substitute	6 (43%)	2 (14%)	0.21
	Fruit juice	9 (64%)	6 (43%)	0.45
	Alcohol	11 (79%)	10 (71%)	1
	Yoghurt/active bacterial culture	9 (64%)	7 (50%)	0.7
	Dairy	14 (100%)	14 (100%)	1
	Probiotic (not yoghurt)	3 (21%)	0 (0%)	0.22
	Fruit	14 (100%)	14 (100%)	1
	Vegetables	14 (100%)	13 (93%)	1
	Beans (inc. tofu, soy)	10 (71%)	8 (57%)	0.69
	Processed meats	9 (64%)	12 (86%)	0.38
	Red meat	9 (64%)	13 (92%)	0.16
	White meat	11 (79%)	14 (100%)	0.22
	Shellfish	6 (43%)	4 (29%)	0.69
	Fish	7 (50%)	8 (57%)	1
	NSAIDs	11 (79%)	7 (50%)	0.24
	* recorded recent consumption in at least 50% of questionnaire responses

### Sheet: Table S2 UTI urine table
	Patient	Day	Outgrowth (CFU/ml)	Raw/ Outgrowth	UTI species	E. coli %	StrainGST refs	Clade (ST)
	5	173	0	R	E. faecalis	0	–	–
	5	293	840000	O	E. coli	90.529	S42	B1 (-)
	8	15	4500	R	E. coli	0	D_i14, 1190	B2 (ST73), D (ST349)
	8	69	16000	O	E. coli	95.8507	D_i14	B2 (ST73)
	11	100	350000	O	E. coli	97.7641	1190	D (ST349)
	12	24	80000	O	E. coli	99.1206	LF82	B2 (ST135)
	15	25	25000	O	E. coli	99.9255	D5	B1 (ST58)
	18	0	26000000	O	E. coli	100	118UI	D (ST69)
	18	41	0	R	n/a	0	–	–
	18	293	1480	O	E. coli	91.1281	PA45B	B2 (ST95)
	20	18	28000	O	E. coli	95.8837	ST2747, CFSAN018748	D (ST6131, ST5030)
	20	61	0	R	S. saprophyticus	0	–	–
	20	137	710	O	E. coli	96.5627	118UI	D (ST69)
	20	285	260	O	E. coli	80.6965	UM146, 1105	B2 (ST643, ST929)
	23	28	190000	O	E. coli	96.426	D_i14	B2 (ST73)
	23	167	0	R	n/a	0	–	–
	23	226	660000	R	E. coli	98.8852	Santai, EC1515	E (ST1011, ST219)
	24	276	1070000	O	E. coli	100	D_i14	B2 (ST73)
	30	0	660	O	K. pneumoniae	1.69307	MCJCHV-1	B2 (ST1193)

### Sheet: Table S3 Differential taxa
	Taxa	Taxonomic level	Fitted rUTI coefficient	FDR
	Bacteroidaceae	family	0.255	0.014
	Ruminococcaceae	family	-0.127	0.022
	Prevotellaceae	family	-0.129	0.126
	Verrucomicrobiaceae	family	-0.078	0.126
	Desulfovibrionaceae	family	-0.027	0.126
	Coriobacteriaceae	family	-0.014	0.126
	Methanobacteriaceae	family	0.007	0.126
	Pasteurellaceae	family	0.007	0.126
	Bacteroides	genus	0.255	0.027
	Faecalibacterium	genus	-0.093	0.188
	Akkermansia	genus	-0.078	0.188
	Bilophila	genus	-0.029	0.188
	Parasutterella	genus	-0.018	0.188
	Adlercreutzia	genus	-0.004	0.188
	Subdoligranulum	genus	-0.074	0.223
	Methanobrevibacter	genus	0.007	0.223
	Haemophilus	genus	0.007	0.223
	Blautia	genus	-0.017	0.249
	Collinsella	genus	-0.014	0.249
	Bacteroidales_bacterium_ph8 (Alistipes communis)	species	-0.078	0.007
	Eubacterium_hallii	species	-0.015	0.055
	Ruminococcus_torques	species	-0.023	0.17

### Sheet: Table S4 Differential KOs
Kegg Orthogroups	Fitted rUTI coefficient	FDR	Component of butyrate production pathways*
K03216: RNA methyltransferase, TrmH family, group 2	-0.0013949	0.0020451
K18369: alcohol dehydrogenase [EC:1.1.1.-]	-0.0012582	0.00507671
K02790: PTS system, maltose/glucose-specific IIB component [EC:2.7.1.199 2.7.1.208]	-0.0014056	0.00507671
K02791: PTS system, maltose/glucose-specific IIC component	-0.0014056	0.00507671
K10678: nitroreductase [EC:1.-.-.-]	-0.0013091	0.00507671
K00525: ribonucleoside-diphosphate reductase alpha chain [EC:1.17.4.1]	-0.0018013	0.00655997
K02334: DNA polymerase bacteriophage-type	-0.0009318	0.00655997
K01753: D-serine dehydratase [EC:4.3.1.18]	-0.0011682	0.00655997
K01232: maltose-6'-phosphate glucosidase [EC:3.2.1.122]	-0.0013882	0.00945385
K06901: putative MFS transporter, AGZA family, xanthine/uracil permease	-0.0012925	0.00984975
K06042: precorrin-8X/cobalt-precorrin-8 methylmutase [EC:5.4.99.61 5.4.99.60]	-0.0010151	0.00984975
K03046: DNA-directed RNA polymerase subunit beta' [EC:2.7.7.6]	-0.0010501	0.0194368
K09747: hypothetical protein	-0.0011554	0.0194368
K07742: hypothetical protein	-0.0010392	0.0196255
K06200: carbon starvation protein	-0.0009789	0.0211784
K01193: beta-fructofuranosidase [EC:3.2.1.26]	-0.0014921	0.0231662
K02803: PTS system, N-acetylglucosamine-specific IIB component [EC:2.7.1.193]	-0.0010486	0.0231662
K02804: PTS system, N-acetylglucosamine-specific IIC component	-0.0010486	0.0231662
K01962: acetyl-CoA carboxylase carboxyl transferase subunit alpha [EC:6.4.1.2]	-0.0011879	0.0231662
K01963: acetyl-CoA carboxylase carboxyl transferase subunit beta [EC:6.4.1.2]	-0.0011853	0.0231662
K15986: manganese-dependent inorganic pyrophosphatase [EC:3.6.1.1]	-0.0011942	0.0259847
K07862: serine/threonine transporter	-0.0012156	0.0259847
K06940: NO_NAME	-0.0010424	0.0259847
K01006: pyruvate, orthophosphate dikinase [EC:2.7.9.1]	-0.0009794	0.0264402
K10540: methyl-galactoside transport system substrate-binding protein	-0.0012722	0.0264402
K06934: NO_NAME	-0.0020746	0.0282877
K15581: oligopeptide transport system permease protein	-0.0015721	0.0299244
K03168: DNA topoisomerase I	-0.001159	0.0299244
K01681: aconitate hydratase [EC:4.2.1.3]	-0.0010067	0.0299244
K02073: D-methionine transport system substrate-binding protein	-0.0010609	0.0299244
K02911: large subunit ribosomal protein L32	0.00174984	0.030511
K10009: cystine transport system permease protein	-0.0013043	0.032542
K04758: ferrous iron transport protein A	-0.0014006	0.0354885
K00611: ornithine carbamoyltransferase [EC:2.1.3.3]	-0.0013249	0.0364081
K05833: putative ABC transport system ATP-binding protein	-0.0016801	0.0364081
K03070: preprotein translocase subunit SecA	-0.0010544	0.0364081
K10823: oligopeptide transport system ATP-binding protein	-0.0014333	0.0364081
K01715: enoyl-CoA hydratase [EC:4.2.1.17]	-0.0011801	0.0364081	Yes
K03695: ATP-dependent Clp protease ATP-binding subunit ClpB	-0.0010002	0.0364081
K10542: methyl-galactoside transport system ATP-binding protein [EC:3.6.3.17]	-0.0010009	0.0364081
K01839: phosphopentomutase [EC:5.4.2.7]	-0.001089	0.0364081
K01788: N-acylglucosamine-6-phosphate 2-epimerase [EC:5.1.3.9]	-0.0010399	0.0364081
K03518: carbon-monoxide dehydrogenase small subunit [EC:1.2.7.4]	-0.0009143	0.0375316
K15583: oligopeptide transport system ATP-binding protein	-0.0014032	0.0406156
K00074: 3-hydroxybutyryl-CoA dehydrogenase [EC:1.1.1.157]	-0.001036	0.0406156	Yes
K15582: oligopeptide transport system permease protein	-0.0010281	0.0406156
K01873: valyl-tRNA synthetase [EC:6.1.1.9]	-0.0010292	0.040673
K06156: Gnt-I system low-affinity gluconate transporter	-0.0011025	0.040673
K01872: alanyl-tRNA synthetase [EC:6.1.1.7]	-0.001391	0.0412148
K00626: acetyl-CoA C-acetyltransferase [EC:2.3.1.9]	-0.001075	0.0412148	Yes
K02189: cobalt-precorrin 5A hydrolase [EC:3.7.1.12]	-0.0007874	0.0414236
K02469: DNA gyrase subunit A	-0.001413	0.0414898
K00040: fructuronate reductase [EC:1.1.1.57]	-0.0011989	0.0414898
K02424: cystine transport system substrate-binding protein	-0.0009399	0.0434081
K03856: 3-deoxy-7-phosphoheptulonate synthase [EC:2.5.1.54]	-0.0015238	0.0451017
K01995: branched-chain amino acid transport system ATP-binding protein	-0.0012603	0.0451017
K03431: phosphoglucosamine mutase [EC:5.4.2.10]	-0.001171	0.0451017
K00821: acetylornithine/N-succinyldiaminopimelate aminotransferase [EC:2.6.1.11 2.6.1.17]	-0.0011336	0.0451017
K11358: aspartate aminotransferase [EC:2.6.1.1]	-0.0010735	0.0451017
K00244: fumarate reductase flavoprotein subunit [EC:1.3.5.4]	-0.0014989	0.0451017	Yes
K05341: amylosucrase [EC:2.4.1.4]	-0.0014545	0.0451017
K03500: ribosomal RNA small subunit methyltransferase B	-0.0010326	0.0451017
K18471: methylglyoxal reductase [EC:1.1.1.-]	-0.0012044	0.0451017
K06392: stage III sporulation protein AC	-0.000854	0.0451017
K06183: ribosomal small subunit pseudouridine synthase A	-0.0009307	0.0451017
K03639: cyclic pyranopterin phosphate synthase [EC:4.1.99.18]	-0.0011378	0.0451017
K00965: UDPglucose--hexose-1-phosphate uridylyltransferase [EC:2.7.7.12]	-0.0007272	0.0451017
K10202: N-acetylglucosamine transport system permease protein	-0.000975	0.0451017
K03484: LacI family transcriptional regulator, sucrose operon repressor	-0.0009253	0.0451017
K03412: two-component system, chemotaxis family, response regulator CheB [EC:3.1.1.61]	-0.0006962	0.0451017
K08177: MFS transporter, OFA family, oxalate/formate antiporter	-0.0005895	0.0451017
K03785: 3-dehydroquinate dehydratase I [EC:4.2.1.10]	-0.0011401	0.046543
K01223: 6-phospho-beta-glucosidase [EC:3.2.1.86]	-0.0013484	0.0471628
K02337: DNA polymerase III subunit alpha [EC:2.7.7.7]	-0.0009315	0.0474894
K03117: sec-independent protein translocase protein TatB	-0.0007072	0.0474894

### Sheet: Table S5 Differential pathways
Pathways	Fitted rUTI coefficient	FDR
PWY-621: sucrose degradation III (sucrose invertase)	-0.0032894	0.0498876
PWY-5177: glutaryl-CoA degradation	-0.0021097	0.0498876
BRANCHED-CHAIN-AA-SYN-PWY: superpathway of branched amino acid biosynthesis	-0.0039288	0.0791424
PWY-5103: L-isoleucine biosynthesis III	-0.0038238	0.0791424
PWY0-1296: purine ribonucleosides degradation	-0.003132	0.0791424
DAPLYSINESYN-PWY: L-lysine biosynthesis I	-0.0026294	0.0791424
PWY-6507: 4-deoxy-L-threo-hex-4-enopyranuronate degradation	-0.0025773	0.0791424
PWY-6305: putrescine biosynthesis IV	-0.0021909	0.0791424
PWY-6545: pyrimidine deoxyribonucleotides de novo biosynthesis III	-0.0036081	0.0921866
PWY-5100: pyruvate fermentation to acetate and lactate II	-0.0026283	0.0921866
METSYN-PWY: L-homoserine and L-methionine biosynthesis	-0.0025981	0.0921866
MET-SAM-PWY: superpathway of S-adenosyl-L-methionine biosynthesis	-0.002606	0.0921866
PWY-5121: superpathway of geranylgeranyl diphosphate biosynthesis II (via MEP)	-0.0016263	0.0921866
TRNA-CHARGING-PWY: tRNA charging	-0.0035418	0.0960896

### Sheet: Table S6 DESeq PBMC
	GeneID	GeneName	baseMean	log2FoldChange	padj
	ENSG00000256128.1	LINC00944	148.546	1.06255	0.0693624
	ENSG00000174652.13	ZNF266	8699.35	0.809231	0.0916136
	ENSG00000124496.8	TRERF1	2260.53	0.340261	0.406922
	ENSG00000169991.6	IFFO2	2311.77	0.349583	0.406922
	ENSG00000175643.7	RMI2	139.532	-0.947814	0.422573
	ENSG00000235576.1	AC092580.4	393.754	0.738549	0.458402
	ENSG00000173269.9	MMRN2	29.8057	0.892484	0.459475

### Sheet: Table S7 Enrollment urine
	ID	Cohort	CFU outgrowth	Dominant species	E. coli StrainGST RA	StrainGST ref	Clade
	6	Control	0	NA
	7	Control	0	NA
	9	Control	0	NA
	13	Control	0	Escherichia sp.	0.08	LF82	B2
	14	Control	0	G. vaginalis	1.08	LF82	B2
	16	Control	0	L. jensenii	0
	19	Control	0	G. vaginalis	0.03	LF82	B2
	21	Control	0	L. iners	0.01	D_i14	B2
	26	Control	0	L. crispatus	0
	31	Control	0	G. vaginalis	0
	1	Control	40	E. coli	0.1	D5	B1
	29	Control	70	L. crispatus	0
	2	Control	87	G. vaginalis	0.29	A1_136	D
	27	Control	1800	A. vaginae	0
	28	Control	4400	P. timonensis	0
	3	Control	23000	E. coli	50.74	MCJCHV-1 (84%), D_i14 (16%)	B2
	4	rUTI	0	NA
	5	rUTI	0	L. iners	0.01	LF82	B2
	10	rUTI	0	L. iners	0
	12	rUTI	0	L. crispatus	0.06	28Eco12	D
	17	rUTI	0	F. magna	0.09	A1_136	D
	20	rUTI	0	S. aureus	0.05	LF82	B2
	22	rUTI	0	NA
	24	rUTI	0	L. crispatus	0
	25	rUTI	0	G. vaginalis	0
	15	rUTI	42	L. iners	0
	8	rUTI	70	P. bennonis	0
	11	rUTI	500	P. acnes	0.51	D_i14	B2
	23	rUTI	6900	S. epidermidis	0.5	D_i14	B2

### Sheet: Table S8 VF Enrichment B2D
gene	urine freq	DB freq (B2/D)	DB freq (non-B2/D)	urine vs. DB p-value	B2vsD p-value
chuA	0.8	1	0.149254	4.52e-59	1
chuS	0.8	1	0.152239	1.3e-58	1
chuT	0.866667	1	0.152239	1.3e-58	1
chuU	0.866667	1	0.152239	1.3e-58	1
chuV	0.866667	1	0.152239	1.3e-58	1
chuW	0.866667	1	0.152239	1.3e-58	1
chuX	0.8	1	0.152239	1.3e-58	1
chuY	0.866667	1	0.152239	1.3e-58	1
kpsD	0.866667	0.875	0.107463	8.82e-47	0.9899
kpsM	0.8	0.770833	0.080597	3.46e-40	0.2999
sitB	0.666667	0.729167	0.101493	7.52e-33	0.1732
sitC	0.6	0.729167	0.101493	7.52e-33	0.1732
sitD	0.6	0.729167	0.101493	7.52e-33	0.1732
sitA	0.6	0.729167	0.110448	1.5e-31	0.1732
aslA	0.666667	1	0.435821	2.71e-29	1
aec8	0.4	0.395833	0	1.76e-28	0.1418
aec7	0.666667	0.5	0.0298507	5.89e-27	0.0048
papI	0.333333	0.59375	0.0716418	2.53e-26	0.0014
sfaC	0.333333	0.59375	0.0716418	2.53e-26	0.0014
focX	0.4	0.572917	0.0686567	3.24e-25	0.0168
papX	0.4	0.572917	0.0686567	3.24e-25	0.0168
sfaX	0.4	0.572917	0.0686567	3.24e-25	0.0168
fyuA	0.8	0.802083	0.226866	1.1e-24	0.0005
irp1	0.8	0.802083	0.226866	1.1e-24	0.0005
irp2	0.733333	0.802083	0.226866	1.1e-24	0.0005
ybtA	0.8	0.802083	0.226866	1.1e-24	0.0005
ybtE	0.8	0.802083	0.226866	1.1e-24	0.0005
ybtP	0.8	0.802083	0.226866	1.1e-24	0.0005
ybtQ	0.8	0.802083	0.226866	1.1e-24	0.0005
ybtS	0.8	0.802083	0.226866	1.1e-24	0.0005
ybtT	0.8	0.802083	0.226866	1.1e-24	0.0005
ybtU	0.8	0.802083	0.226866	1.1e-24	0.0005
ybtX	0.8	0.802083	0.226866	1.1e-24	0.0005
papA	0.266667	0.427083	0.0208955	1.4e-23	0.0625
papB	0.466667	0.510417	0.0686567	9.87e-21	0.0643
aec14	0.266667	0.291667	0	1.68e-20	0.0009
ibeA	0.133333	0.3125	0.0119403	1.09e-17	0.0004
ehaB	0.933333	0.96875	0.567164	2.85e-16	0.9989
aec11	0.266667	0.291667	0.0119403	2.96e-16	0.0009
iroB	0.266667	0.260417	0.00597015	7.91e-16	0.003
iroC	0.2	0.260417	0.00597015	7.91e-16	0.003
focB	0.133333	0.25	0.00597015	4.12e-15	0.0043
focC	0.2	0.25	0.00597015	4.12e-15	0.0043
focD	0.133333	0.25	0.00597015	4.12e-15	0.0043
focF	0.2	0.25	0.00597015	4.12e-15	0.0043
focI	0.2	0.25	0.00597015	4.12e-15	0.0043
focI-2	0.0666667	0.25	0.00597015	4.12e-15	0.0043
focY	0.2	0.25	0.00597015	4.12e-15	0.0043
iroN	0.266667	0.25	0.00597015	4.12e-15	0.0043
sfaB	0.133333	0.25	0.00597015	4.12e-15	0.0043
sfaD	0.2	0.25	0.00597015	4.12e-15	0.0043
sfaE	0.2	0.25	0.00597015	4.12e-15	0.0043
sfaG	0.2	0.25	0.00597015	4.12e-15	0.0043
sfaY	0.2	0.25	0.00597015	4.12e-15	0.0043
flu2	0.266667	0.416667	0.0656716	4.3e-15	0.0043
flu	0.266667	0.427083	0.0716418	5.5e-15	0.9793
iroD	0.2	0.270833	0.0119403	7.52e-15	0.0114
iroE	0.266667	0.270833	0.0119403	7.52e-15	0.0114
sfaF	0.133333	0.239583	0.00597015	2.12e-14	0.0059
kpsT	0.0666667	0.28125	0.0179104	3.68e-14	0.0015
papF	0.333333	0.322917	0.0358209	1.49e-13	0.1185
papH	0.466667	0.333333	0.041791	2.74e-13	0.0279
papE	0.266667	0.3125	0.0358209	6.34e-13	0.0513
papG	0.4	0.3125	0.0358209	6.34e-13	0.0513
papC	0.466667	0.333333	0.0447761	7.2e-13	0.0279
papD	0.466667	0.333333	0.0447761	7.2e-13	0.0279
papJ	0.4	0.333333	0.0447761	7.2e-13	0.0279
papK	0.466667	0.333333	0.0447761	7.2e-13	0.0279
sat	0.333333	0.239583	0.0119403	8.49e-13	0.999
espC	0	0.270833	0.0268657	7.7e-12	0.0114
tcpC	0.333333	0.166667	0	1.3e-11	0.0479
upaH	0	0.166667	0	1.3e-11	0.0479
sfaH	0	0.15625	0	6.65e-11	0.0624
gspL	0.933333	0.989583	0.722388	9.83e-11	0.9369

### Sheet: Table S9 Strain dropouts
	Patient	Timepoint	Antibiotic used	UTI strain	Clade	Previously present in gut	Outgrowth detected	16S results
	8	UMB08_01	Ciprofloxacin	D_i14	B2	Yes	Yes	C. freundii
	8	UMB08_02.2	Ciprofloxacin	D_i14	B2	Yes	No	-
	11	UMB11_04	Sulfamethoxazole	1190	D	Yes	No	-
	20	UMB20_05	Nitrofurantoin	118UI	D	Yes	Yes	E. coli
	23	UMB23_01	Azithromycin	D_i14	B2	No	No	-
	23	UMB23_01.2	Ciprofloxacin	D_i14	B2	No	No	-

### Sheet: Table S10 Urine strains abxR
								Antibiotic exposure and relevant resistance determinants
								Nitrofuran		Fluoroquinolone					Beta lactam					Sulfonamide/Trimethoprim						Macrolide			Other
	Patient	Month	UTI?	Phenotypic resistance profiling	Strain(s)	E. coli ST	Clade	Drug used	Resistant?	Drug used	Resistant?	oqxA/B	gyrA mut	gyrB mut	Drug used	Resistant?	TEM-1	ampC1	CfxA3	Drug used	Resistant?	sul1	sul2	dfrA5	dfrA12	Drug used	Resistant?	mphA	TolC	mdtM	aadA2
	1	0	✘	✓	D5	ST58	B1		R		S					R		✓			R			✓			S			✓
	8	2	✓	✓	D_i14	ST73	B2		S	ciprofloxacin	S					R					R						S		✓
	11	3	✓	✓	1190	ST349	D		S		S					R				sulfamethoxazole	R						S		✓	✓
	12	1	✓	✓	LF82	ST135	B2	nitrofurantoin	S		S					R					R						S		✓
	15	1	✓	✓	D5	ST58	B1		R	ciprofloxacin	S					R		✓			R	✓			✓		R	✓		✓	✓
	18	0	✓	✓	118UI	ST69	D	nitrofurantoin	S		R		✓		amoxicillin	R	✓	✓			S						S			✓
	20	0	✓	✓	ST2747 (69%), CFSAN018748 (31%)	ST6131, ST5030	D		S	ciprofloxacin	S					R		✓			S						S		✓	✓
	20	2	?	✓	IAI1/600468	ST1128, ST517	B1		S	ciprofloxacin	S					R		✓			S						S			✓
	25	0	✘	✓	NCTC11133	ST3727	cladeV		S		S			✓		R					R						S		✓
	25	0	✘	✓	SA186	ST131	B2		S		S					R					R						S		✓
								Breakpoints used: Nitrofurantoin ≥128ug/ml; Ciprofloxacin ≥0.12ug/ml; Amoxicillin ≥ 32ug/ml; Sulfamethoxazole-Trimethoprim ≥16ug/ml; azithromycin ≥32ug/ml
								https://www.fda.gov/media/108180/download
